# The genomic landscape of recurrent ovarian high grade serous carcinoma: the BriTROC-1 study

**DOI:** 10.1101/2022.10.21.22280992

**Authors:** P-S. Smith, T. Bradley, L. Morrill Gavarró, T. Goranova, D. Ennis, H. Mirza, D. De Silva, A.M. Piskorz, S. Al-Khalidi, C. Sauer, I-G. Funingana, M. Reinius, G. Giannone, L-A. Lewsley, J. Stobo, J. McQueen, G. Bryson, M. Eldridge, The BriTROC Investigators, G. Macintyre, F. Markowetz, J.D. Brenton, I.A. McNeish

## Abstract

The drivers of recurrence and resistance in ovarian high grade serous carcinoma (HGSC) remain unclear. We established BriTROC-1 to investigate the acquisition of resistance by collecting tumour biopsies from women with recurrent ovarian HGSC that had relapsed following at least one line of platinum-based chemotherapy. Patients underwent biopsy or secondary debulking surgery, with tumour samples fixed in methanol-based fixative. Normal and tumour DNA samples underwent tagged-amplicon panel sequencing. Tumour DNA underwent shallow whole genome sequencing (sWGS). Tissue microarrays (TMA), created from diagnosis samples, were stained for CD3, CD8, CD20 and FoxP3. 276 patients were recruited (209 platinum-sensitive, 67 platinum-resistant). Panel sequencing showed close concordance between diagnosis and relapse, with only 4 discordant cases, and no revertant mutations in *BRCA1* or *BRCA2* were identified in relapse samples. CN signatures were strongly correlated with immune cell infiltration. There was very strong concordance in copy number (CN) between diagnosis and relapse, with no significant difference in purity, ploidy or focal somatic CN alterations, even when stratified by platinum sensitivity or prior chemotherapy lines. Small increases in CN signature 3 and 7 exposure were observed between diagnosis and relapse across the whole cohort but were not present in matched sample pairs. Diagnosis samples from patients with primary platinum resistance had increased rates of *CCNE1* and *KRAS* amplification and CN signature 6 exposure. The HGSC genome is remarkably stable between diagnosis and relapse and acquired chemotherapy resistance does not select for common copy number drivers. We have identified new genomic events at diagnosis, including *KRAS* amplification and CN signature 6 exposure, that are associated with primary platinum resistance.
