## Supplementary material for "The genomic landscape of recurrent ovarian high grade serous carcinoma: the BriTROC-1 study": Table S5A

fk_britroc_number	chemotherapy_line	time_relation_to_image_guided_biopsy	overall_response	overall_response_date	overall_response_clinical	overall_response_ca125	overall_response_rad	overall_response_other	progression_date	progression_date_misc	progression_clinical	progression_ca125	progression_rad	progression_other
1	1	before	partial response	NA	FALSE	FALSE	TRUE	NA	May 2013	NA	FALSE	FALSE	TRUE	NA
2	1	before	partial response	NA	FALSE	FALSE	TRUE	NA	NA	jan 2013	FALSE	FALSE	TRUE	NA
3	1	before	stable disease	NA	FALSE	TRUE	TRUE	NA	NA	may 2012	FALSE	TRUE	TRUE	NA
3	2	before	progressive disease	NA	FALSE	TRUE	TRUE	NA	NA	feb 2013	FALSE	TRUE	TRUE	NA
4	1	before	stable disease	NA	TRUE	TRUE	FALSE	NA	NA	nov 2011	TRUE	TRUE	FALSE	NA
5	1	before	partial response	NA	FALSE	TRUE	TRUE	NA	May 2011	NA	FALSE	TRUE	TRUE	NA
5	2	before	stable disease	NA	FALSE	TRUE	TRUE	NA	Apr 2013	NA	FALSE	TRUE	TRUE	NA
6	1	before	complete response	NA	FALSE	FALSE	TRUE	NA	Feb 2013	NA	FALSE	FALSE	TRUE	NA
7	1	before	stable disease	NA	FALSE	TRUE	TRUE	NA	NA	jan 2013	FALSE	TRUE	TRUE	NA
8	1	before	partial response	NA	FALSE	FALSE	FALSE	secondary debulking	Apr 2013	NA	FALSE	FALSE	FALSE	NA
9	1	before	partial response	NA	TRUE	FALSE	TRUE	NA	Jan 2012	NA	TRUE	FALSE	TRUE	NA
10	1	before	complete response	NA	TRUE	TRUE	FALSE	NA	Jun 2013	NA	TRUE	TRUE	FALSE	NA
11	1	before	partial response	NA	FALSE	FALSE	TRUE	NA	Jul 2012	NA	FALSE	FALSE	TRUE	NA
12	1	before	partial response	NA	TRUE	TRUE	TRUE	NA	May 2013	NA	TRUE	TRUE	TRUE	r axillary lymph node biopsy
12	3	before	NA	NA	FALSE	FALSE	FALSE	NA	NA	NA	FALSE	FALSE	FALSE	NA
13	1	before	partial response	NA	FALSE	TRUE	TRUE	NA	Mar 2010	NA	FALSE	TRUE	TRUE	NA
13	2	before	NA	NA	FALSE	FALSE	FALSE	NA	Aug 2012	NA	FALSE	FALSE	FALSE	NA
14	1	before	partial response	NA	FALSE	FALSE	TRUE	NA	Sep 2013	NA	FALSE	FALSE	TRUE	NA
15	1	before	complete response	NA	FALSE	FALSE	TRUE	NA	May 2013	NA	FALSE	FALSE	TRUE	NA
16	1	before	complete response	NA	FALSE	FALSE	TRUE	NA	Feb 2007	NA	FALSE	FALSE	TRUE	NA
16	2	before	partial response	NA	FALSE	FALSE	TRUE	NA	Apr 2009	NA	FALSE	FALSE	TRUE	NA
16	3	before	NA	NA	NA	NA	NA	NA	NA	NA	NA	NA	NA	NA
17	1	before	complete response	NA	FALSE	TRUE	FALSE	NA	Aug 2013	NA	FALSE	TRUE	FALSE	NA
18	1	before	stable disease	NA	FALSE	TRUE	TRUE	NA	Sep 2013	NA	FALSE	TRUE	TRUE	NA
19	1	before	complete response	NA	TRUE	TRUE	TRUE	NA	Mar 2012	NA	TRUE	TRUE	TRUE	NA
19	2	before	partial response	NA	TRUE	TRUE	TRUE	NA	Apr 2013	NA	TRUE	TRUE	TRUE	NA
20	1	before	partial response	NA	FALSE	FALSE	TRUE	NA	Dec 2011	NA	FALSE	FALSE	TRUE	NA
20	2	before	partial response	NA	FALSE	FALSE	TRUE	NA	Oct 2012	NA	FALSE	FALSE	TRUE	NA
21	1	before	complete response	NA	FALSE	FALSE	TRUE	NA	Oct 2011	NA	FALSE	FALSE	TRUE	NA
22	1	before	partial response	NA	FALSE	FALSE	TRUE	NA	NA	sep 2013	FALSE	FALSE	TRUE	NA
22	2	before	progressive disease	NA	FALSE	TRUE	TRUE	NA	Oct 2013	NA	FALSE	TRUE	TRUE	NA
23	1	before	unevaluable	NA	TRUE	TRUE	FALSE	NA	Feb 2012	NA	TRUE	TRUE	FALSE	NA
23	2	before	partial response	NA	FALSE	FALSE	TRUE	NA	Sep 2013	NA	FALSE	FALSE	TRUE	NA
24	1	before	complete response	NA	TRUE	TRUE	TRUE	NA	Oct 2013	NA	TRUE	TRUE	TRUE	NA
25	1	before	partial response	NA	FALSE	FALSE	TRUE	NA	Jan 2010	NA	FALSE	FALSE	TRUE	NA
25	2	before	partial response	NA	FALSE	TRUE	TRUE	NA	Feb 2011	NA	FALSE	TRUE	TRUE	NA
25	3	before	partial response	NA	TRUE	TRUE	TRUE	NA	Jun 2012	NA	TRUE	TRUE	TRUE	NA
25	4	before	stable disease	NA	FALSE	FALSE	TRUE	NA	Mar 2013	NA	FALSE	FALSE	TRUE	NA
25	5	before	partial response	NA	FALSE	TRUE	TRUE	NA	Nov 2013	NA	FALSE	TRUE	TRUE	NA
25	6	before	NA	NA	FALSE	FALSE	FALSE	NA	NA	NA	FALSE	FALSE	FALSE	NA
26	1	before	partial response	NA	TRUE	TRUE	TRUE	NA	Oct 2011	NA	TRUE	TRUE	TRUE	NA
26	2	before	complete response	NA	TRUE	TRUE	TRUE	NA	Jul 2012	NA	TRUE	TRUE	TRUE	NA
26	3	before	stable disease	NA	TRUE	TRUE	TRUE	NA	Oct 2013	NA	TRUE	TRUE	TRUE	NA
27	1	before	complete response	NA	FALSE	FALSE	TRUE	NA	Oct 2013	NA	FALSE	FALSE	TRUE	NA
28	1	before	partial response	NA	FALSE	TRUE	TRUE	NA	Nov 2013	NA	FALSE	TRUE	TRUE	NA
29	1	before	partial response	NA	FALSE	TRUE	TRUE	NA	Jan 2012	NA	FALSE	TRUE	TRUE	NA
29	2	before	partial response	NA	FALSE	TRUE	TRUE	NA	Oct 2012	NA	FALSE	TRUE	TRUE	NA
29	3	before	complete response	NA	FALSE	TRUE	TRUE	NA	Oct 2013	NA	FALSE	TRUE	TRUE	NA
30	1	before	stable disease	NA	FALSE	TRUE	TRUE	NA	Nov 2013	NA	FALSE	TRUE	TRUE	NA
31	1	before	complete response	NA	TRUE	FALSE	TRUE	NA	Mar 2012	NA	TRUE	FALSE	TRUE	NA
31	2	before	complete response	NA	FALSE	FALSE	TRUE	NA	Jan 2013	NA	FALSE	FALSE	TRUE	NA
32	1	before	partial response	NA	FALSE	TRUE	TRUE	NA	Sep 2013	NA	FALSE	TRUE	TRUE	NA
33	1	before	complete response	NA	FALSE	FALSE	TRUE	NA	Nov 2013	NA	FALSE	FALSE	TRUE	NA
34	1	before	partial response	NA	FALSE	TRUE	TRUE	NA	Dec 2013	NA	FALSE	TRUE	TRUE	NA
35	1	before	complete response	NA	FALSE	FALSE	TRUE	NA	Oct 2012	NA	FALSE	FALSE	TRUE	NA
35	2	before	progressive disease	NA	FALSE	FALSE	TRUE	NA	Jul 2013	NA	FALSE	FALSE	TRUE	NA
36	1	before	complete response	NA	FALSE	FALSE	TRUE	NA	May 2010	NA	FALSE	FALSE	TRUE	NA
37	1	before	complete response	NA	TRUE	TRUE	TRUE	NA	Jul 2013	NA	TRUE	TRUE	TRUE	NA
38	1	before	stable disease	NA	TRUE	TRUE	TRUE	NA	Nov 2013	NA	TRUE	TRUE	TRUE	NA
39	1	before	unknown	NA	FALSE	FALSE	FALSE	NA	NA	dec 2013	FALSE	FALSE	FALSE	NA
40	1	before	stable disease	NA	FALSE	TRUE	TRUE	NA	Feb 2013	NA	FALSE	TRUE	TRUE	NA
40	2	before	progressive disease	NA	TRUE	FALSE	TRUE	NA	Sep 2013	NA	TRUE	FALSE	TRUE	NA
41	1	before	complete response	NA	TRUE	TRUE	TRUE	NA	Mar 2013	NA	TRUE	TRUE	TRUE	NA
42	1	before	stable disease	NA	FALSE	FALSE	TRUE	NA	Jan 2014	NA	FALSE	FALSE	TRUE	NA
42	2	before	stable disease	NA	FALSE	FALSE	TRUE	NA	Jun 2013	NA	FALSE	FALSE	TRUE	NA
43	1	before	partial response	NA	FALSE	FALSE	TRUE	NA	Jan 2014	NA	FALSE	FALSE	TRUE	NA
44	1	before	complete response	NA	TRUE	FALSE	TRUE	NA	Aug 2013	NA	TRUE	FALSE	TRUE	NA
44	2	before	progressive disease	NA	TRUE	FALSE	FALSE	bowel obstruction due to serosal disease	Dec 2013	NA	TRUE	FALSE	FALSE	NA
45	1	before	unknown	NA	FALSE	FALSE	FALSE	NA	NA	sep 2010	FALSE	FALSE	FALSE	pet scan
45	2	before	stable disease	NA	FALSE	TRUE	TRUE	NA	NA	mar 2011	FALSE	TRUE	TRUE	NA
45	3	before	stable disease	NA	FALSE	TRUE	TRUE	NA	Feb 2012	NA	FALSE	TRUE	TRUE	NA
45	4	before	progressive disease	NA	FALSE	TRUE	TRUE	NA	Aug 2012	NA	FALSE	TRUE	TRUE	NA
45	5	before	stable disease	NA	FALSE	FALSE	TRUE	NA	Feb 2013	NA	FALSE	FALSE	TRUE	NA
45	6	before	stable disease	NA	TRUE	FALSE	TRUE	NA	Nov 2013	NA	TRUE	FALSE	TRUE	NA
46	1	before	complete response	NA	TRUE	TRUE	TRUE	NA	Dec 2013	NA	TRUE	TRUE	TRUE	NA
47	1	before	progressive disease	NA	FALSE	FALSE	TRUE	NA	Jan 2014	NA	FALSE	FALSE	TRUE	NA
48	1	before	stable disease	NA	FALSE	FALSE	TRUE	NA	Jan 2014	NA	FALSE	FALSE	TRUE	NA
49	1	before	partial response	NA	FALSE	FALSE	TRUE	NA	Feb 2005	NA	FALSE	FALSE	TRUE	NA
49	2	before	stable disease	NA	FALSE	FALSE	TRUE	NA	Aug 2007	NA	FALSE	FALSE	TRUE	rectal biopsy
49	3	before	partial response	NA	FALSE	FALSE	TRUE	NA	Oct 2013	NA	FALSE	FALSE	TRUE	NA
50	1	before	partial response	NA	FALSE	FALSE	TRUE	NA	Jan 2014	NA	FALSE	FALSE	TRUE	NA
51	1	before	partial response	NA	FALSE	FALSE	TRUE	NA	Dec 2013	NA	FALSE	FALSE	TRUE	NA
52	1	before	complete response	NA	FALSE	FALSE	TRUE	NA	Jan 2014	NA	FALSE	FALSE	TRUE	NA
53	1	before	stable disease	NA	FALSE	TRUE	TRUE	NA	Feb 2013	NA	FALSE	TRUE	TRUE	NA
53	2	before	partial response	NA	FALSE	FALSE	TRUE	NA	Nov 2013	NA	FALSE	FALSE	TRUE	NA
54	1	before	stable disease	NA	FALSE	FALSE	TRUE	NA	Jan 2014	NA	FALSE	FALSE	TRUE	NA
55	1	before	complete response	NA	TRUE	TRUE	TRUE	NA	Sep 2011	NA	TRUE	TRUE	TRUE	NA
55	2	before	complete response	NA	TRUE	TRUE	TRUE	NA	Jan 2014	NA	TRUE	TRUE	TRUE	NA
56	1	before	complete response	NA	TRUE	TRUE	TRUE	NA	Oct 2012	NA	TRUE	TRUE	TRUE	NA
56	2	before	partial response	NA	FALSE	FALSE	TRUE	NA	Nov 2013	NA	FALSE	FALSE	TRUE	NA
57	1	before	complete response	NA	TRUE	TRUE	TRUE	NA	Jul 2012	NA	TRUE	TRUE	TRUE	pathological
57	2	before	partial response	NA	TRUE	TRUE	TRUE	NA	Nov 2013	NA	TRUE	TRUE	TRUE	NA
58	1	before	NA	NA	FALSE	FALSE	FALSE	NA	NA	NA	FALSE	FALSE	FALSE	NA
59	1	before	partial response	NA	FALSE	FALSE	TRUE	NA	Sep 2010	NA	FALSE	FALSE	TRUE	NA
59	2	before	stable disease	NA	FALSE	FALSE	TRUE	NA	Feb 2014	NA	FALSE	FALSE	TRUE	NA
60	1	before	complete response	NA	TRUE	TRUE	TRUE	NA	Oct 2010	NA	TRUE	TRUE	TRUE	NA
60	2	before	complete response	NA	TRUE	TRUE	TRUE	NA	Jan 2012	NA	TRUE	TRUE	TRUE	NA
60	3	before	partial response	NA	FALSE	TRUE	TRUE	NA	Feb 2013	NA	FALSE	TRUE	TRUE	NA
61	1	before	complete response	NA	TRUE	TRUE	TRUE	NA	Jan 2012	NA	TRUE	TRUE	TRUE	NA
61	2	before	stable disease	NA	FALSE	TRUE	TRUE	NA	Oct 2012	NA	FALSE	TRUE	TRUE	NA
62	1	before	complete response	NA	FALSE	FALSE	TRUE	NA	NA	mar 2009	FALSE	FALSE	TRUE	fna
62	2	before	complete response	NA	FALSE	FALSE	TRUE	NA	Apr 2011	NA	FALSE	FALSE	TRUE	NA
62	3	before	partial response	NA	FALSE	FALSE	TRUE	NA	Feb 2013	NA	FALSE	FALSE	TRUE	NA
62	4	before	partial response	NA	FALSE	FALSE	TRUE	NA	Mar 2014	NA	FALSE	FALSE	TRUE	NA
63	1	before	complete response	NA	FALSE	TRUE	TRUE	NA	Jul 2012	NA	FALSE	TRUE	TRUE	might have been residual disease rather than progression
63	2	before	progressive disease	NA	FALSE	FALSE	TRUE	NA	Feb 2014	NA	FALSE	FALSE	TRUE	NA
64	1	before	complete response	NA	TRUE	TRUE	TRUE	NA	Dec 2012	NA	TRUE	TRUE	TRUE	NA
64	2	before	stable disease	NA	TRUE	TRUE	TRUE	NA	Jan 2014	NA	TRUE	TRUE	TRUE	NA
65	1	before	complete response	NA	FALSE	TRUE	TRUE	NA	Feb 2014	NA	FALSE	TRUE	TRUE	NA
66	1	before	unknown	NA	FALSE	FALSE	FALSE	NA	Feb 2014	NA	FALSE	FALSE	FALSE	NA
67	1	before	complete response	NA	FALSE	FALSE	TRUE	NA	Feb 2014	NA	FALSE	FALSE	TRUE	NA
68	1	before	partial response	NA	FALSE	FALSE	TRUE	NA	Mar 2014	NA	FALSE	FALSE	TRUE	NA
69	1	before	partial response	NA	FALSE	FALSE	TRUE	NA	NA	feb 2013	FALSE	FALSE	TRUE	NA
70	1	before	unevaluable	NA	FALSE	FALSE	TRUE	NA	Mar 2014	NA	FALSE	FALSE	TRUE	NA
71	1	before	complete response	NA	TRUE	TRUE	TRUE	NA	Sep 2012	NA	TRUE	TRUE	TRUE	NA
71	2	before	partial response	NA	FALSE	FALSE	TRUE	NA	Mar 2014	NA	FALSE	FALSE	TRUE	NA
71	3	before	NA	NA	FALSE	FALSE	FALSE	NA	NA	NA	FALSE	FALSE	FALSE	NA
71	4	before	NA	NA	FALSE	FALSE	FALSE	NA	NA	NA	FALSE	FALSE	FALSE	NA
72	1	before	partial response	NA	FALSE	FALSE	TRUE	NA	Mar 2014	NA	FALSE	FALSE	TRUE	NA
73	1	before	complete response	NA	TRUE	TRUE	TRUE	NA	Jul 2011	NA	TRUE	TRUE	TRUE	NA
73	2	before	complete response	NA	FALSE	FALSE	TRUE	NA	Mar 2014	NA	FALSE	FALSE	TRUE	NA
74	1	before	complete response	NA	FALSE	FALSE	TRUE	NA	Mar 2013	NA	FALSE	FALSE	TRUE	NA
75	1	before	complete response	NA	FALSE	TRUE	TRUE	NA	Mar 2014	NA	FALSE	TRUE	TRUE	NA
76	1	before	partial response	NA	FALSE	TRUE	FALSE	NA	Dec 2013	NA	FALSE	TRUE	FALSE	NA
77	1	before	complete response	NA	FALSE	FALSE	TRUE	NA	Apr 2014	NA	FALSE	FALSE	TRUE	NA
78	1	before	partial response	NA	FALSE	FALSE	TRUE	NA	Apr 2014	NA	FALSE	FALSE	TRUE	NA
79	1	before	stable disease	NA	FALSE	FALSE	TRUE	NA	Apr 2014	NA	FALSE	FALSE	TRUE	NA
80	1	before	complete response	NA	FALSE	TRUE	TRUE	NA	Dec 2013	NA	FALSE	TRUE	TRUE	NA
81	1	before	partial response	NA	FALSE	TRUE	TRUE	NA	Jun 2013	NA	FALSE	TRUE	TRUE	NA
81	2	before	progressive disease	NA	FALSE	FALSE	TRUE	NA	Oct 2013	NA	FALSE	FALSE	TRUE	NA
81	3	before	stable disease	NA	FALSE	FALSE	TRUE	NA	May 2014	NA	FALSE	FALSE	TRUE	NA
82	1	before	stable disease	NA	TRUE	TRUE	TRUE	NA	Jun 2013	NA	TRUE	TRUE	TRUE	NA
83	1	before	complete response	NA	FALSE	FALSE	TRUE	NA	Feb 2014	NA	FALSE	FALSE	TRUE	NA
84	1	before	complete response	NA	FALSE	FALSE	TRUE	NA	Apr 2014	NA	FALSE	FALSE	TRUE	NA
85	1	before	stable disease	NA	TRUE	TRUE	TRUE	NA	May 2014	NA	TRUE	TRUE	TRUE	NA
86	1	before	stable disease	NA	FALSE	FALSE	TRUE	NA	Jun 2014	NA	FALSE	FALSE	TRUE	NA
87	1	before	unevaluable	NA	FALSE	FALSE	TRUE	NA	May 2014	NA	FALSE	FALSE	TRUE	NA
88	1	before	partial response	NA	TRUE	FALSE	TRUE	NA	Aug 2013	NA	TRUE	FALSE	TRUE	NA
88	2	before	progressive disease	NA	FALSE	FALSE	TRUE	NA	May 2014	NA	FALSE	FALSE	TRUE	NA
89	1	before	partial response	NA	TRUE	TRUE	TRUE	NA	Jun 2011	NA	TRUE	TRUE	TRUE	NA
89	2	before	partial response	NA	FALSE	FALSE	TRUE	NA	May 2012	NA	FALSE	FALSE	TRUE	NA
89	3	before	partial response	NA	FALSE	TRUE	TRUE	NA	Jan 2014	NA	FALSE	TRUE	TRUE	NA
89	4	before	stable disease	NA	FALSE	FALSE	TRUE	NA	Jun 2014	NA	FALSE	FALSE	TRUE	NA
90	1	before	partial response	NA	FALSE	TRUE	TRUE	NA	Jun 2006	NA	FALSE	TRUE	TRUE	NA
90	2	before	stable disease	NA	FALSE	TRUE	TRUE	NA	Apr 2010	NA	FALSE	TRUE	TRUE	NA
91	1	before	complete response	NA	TRUE	TRUE	TRUE	NA	Jan 2012	NA	TRUE	TRUE	TRUE	NA
91	2	before	partial response	NA	TRUE	FALSE	TRUE	NA	Oct 2013	NA	TRUE	FALSE	TRUE	NA
92	1	before	stable disease	NA	FALSE	FALSE	TRUE	NA	Jul 2014	NA	FALSE	FALSE	TRUE	NA
93	1	before	complete response	NA	TRUE	FALSE	TRUE	NA	Dec 2012	NA	TRUE	FALSE	TRUE	NA
93	2	before	partial response	NA	FALSE	FALSE	TRUE	NA	Apr 2014	NA	FALSE	FALSE	TRUE	NA
94	1	before	unknown	NA	FALSE	FALSE	TRUE	NA	Nov 2012	NA	FALSE	FALSE	TRUE	histological
94	2	before	partial response	NA	FALSE	FALSE	TRUE	NA	Sep 2013	NA	FALSE	FALSE	TRUE	histological
95	1	before	complete response	NA	FALSE	FALSE	TRUE	NA	Apr 2012	NA	FALSE	FALSE	TRUE	NA
95	2	before	complete response	NA	TRUE	FALSE	TRUE	NA	May 2014	NA	TRUE	FALSE	TRUE	NA
96	1	before	no disease from baseline to reassess	NA	FALSE	TRUE	FALSE	NA	Sep 2008	NA	FALSE	TRUE	FALSE	biopsy of axilary node
96	2	before	partial response	NA	FALSE	TRUE	TRUE	NA	NA	jan 2011	FALSE	TRUE	TRUE	NA
96	3	before	progressive disease	NA	TRUE	TRUE	TRUE	NA	Aug 2012	NA	TRUE	TRUE	TRUE	NA
96	4	before	partial response	NA	FALSE	TRUE	TRUE	NA	Apr 2014	NA	FALSE	TRUE	TRUE	NA
97	1	before	complete response	NA	FALSE	FALSE	TRUE	NA	Jul 2014	NA	FALSE	FALSE	TRUE	NA
98	1	before	complete response	NA	FALSE	FALSE	TRUE	NA	Jun 2009	NA	FALSE	FALSE	TRUE	NA
98	2	before	partial response	NA	FALSE	FALSE	TRUE	NA	Aug 2011	NA	FALSE	FALSE	TRUE	NA
98	3	before	complete response	NA	FALSE	TRUE	FALSE	NA	Dec 2012	NA	FALSE	TRUE	FALSE	NA
98	4	before	complete response	NA	FALSE	TRUE	FALSE	NA	Dec 2013	NA	FALSE	TRUE	FALSE	NA
98	5	before	partial response	NA	TRUE	FALSE	FALSE	NA	Jan 2014	NA	TRUE	FALSE	FALSE	NA
99	1	before	complete response	NA	TRUE	TRUE	TRUE	NA	Jul 2014	NA	TRUE	TRUE	TRUE	NA
100	1	before	complete response	NA	FALSE	FALSE	TRUE	NA	Aug 2013	NA	FALSE	FALSE	TRUE	NA
101	1	before	complete response	NA	TRUE	TRUE	TRUE	NA	Aug 2014	NA	TRUE	TRUE	TRUE	NA
102	1	before	complete response	NA	FALSE	FALSE	TRUE	NA	May 2014	NA	FALSE	FALSE	TRUE	biopsy
103	1	before	partial response	NA	FALSE	TRUE	TRUE	NA	Oct 2011	NA	FALSE	TRUE	TRUE	NA
103	2	before	stable disease	NA	FALSE	FALSE	TRUE	NA	May 2013	NA	FALSE	FALSE	TRUE	NA
104	1	before	complete response	NA	FALSE	FALSE	TRUE	NA	Mar 2014	NA	FALSE	FALSE	TRUE	histological
105	1	before	complete response	NA	TRUE	TRUE	TRUE	NA	Aug 2010	NA	TRUE	TRUE	TRUE	NA
105	2	before	complete response	NA	TRUE	TRUE	TRUE	NA	Oct 2011	NA	TRUE	TRUE	TRUE	NA
106	1	before	complete response	NA	FALSE	FALSE	TRUE	NA	Aug 2012	NA	FALSE	FALSE	TRUE	NA
106	2	before	partial response	NA	FALSE	FALSE	TRUE	NA	May 2014	NA	FALSE	FALSE	TRUE	NA
107	1	before	partial response	NA	TRUE	TRUE	TRUE	NA	Sep 2014	NA	TRUE	TRUE	TRUE	NA
108	1	before	complete response	NA	TRUE	TRUE	TRUE	NA	Feb 2013	NA	TRUE	TRUE	TRUE	NA
108	2	before	partial response	NA	FALSE	TRUE	TRUE	NA	Sep 2014	NA	FALSE	TRUE	TRUE	NA
109	1	before	complete response	NA	FALSE	FALSE	TRUE	NA	Aug 2014	NA	FALSE	FALSE	TRUE	NA
110	1	before	complete response	NA	TRUE	TRUE	TRUE	NA	Sep 2013	NA	TRUE	TRUE	TRUE	NA
110	2	before	partial response	NA	FALSE	FALSE	TRUE	NA	Sep 2014	NA	FALSE	FALSE	TRUE	NA
111	1	before	unevaluable	NA	FALSE	FALSE	TRUE	NA	Oct 2014	NA	FALSE	FALSE	TRUE	biopsy
112	1	before	complete response	NA	FALSE	FALSE	TRUE	NA	Jun 2014	NA	FALSE	FALSE	TRUE	NA
113	1	before	partial response	NA	FALSE	TRUE	TRUE	NA	Feb 2012	NA	FALSE	TRUE	TRUE	NA
113	2	before	partial response	NA	FALSE	TRUE	TRUE	NA	Jul 2013	NA	FALSE	TRUE	TRUE	NA
113	3	before	NA	NA	NA	NA	NA	NA	NA	NA	NA	NA	NA	NA
114	1	before	partial response	NA	FALSE	FALSE	TRUE	NA	Feb 2014	NA	FALSE	FALSE	TRUE	NA
114	2	before	partial response	NA	FALSE	FALSE	TRUE	NA	NA	NA	FALSE	FALSE	TRUE	NA
115	1	before	complete response	NA	FALSE	FALSE	TRUE	NA	Sep 2014	NA	FALSE	FALSE	TRUE	histological
116	1	before	complete response	NA	FALSE	FALSE	TRUE	NA	Nov 2011	NA	FALSE	FALSE	TRUE	biopsy
116	2	before	partial response	NA	FALSE	FALSE	TRUE	NA	Jul 2013	NA	FALSE	FALSE	TRUE	NA
117	1	before	partial response	NA	FALSE	TRUE	TRUE	NA	Feb 2013	NA	FALSE	TRUE	TRUE	NA
117	2	before	complete response	NA	FALSE	TRUE	TRUE	NA	Jul 2014	NA	FALSE	TRUE	TRUE	NA
118	1	before	complete response	NA	TRUE	TRUE	TRUE	NA	Oct 2014	NA	TRUE	TRUE	TRUE	NA
119	1	before	complete response	NA	FALSE	TRUE	TRUE	NA	Oct 2014	NA	FALSE	TRUE	TRUE	NA
120	1	before	partial response	NA	TRUE	TRUE	TRUE	NA	Jul 2014	NA	TRUE	TRUE	TRUE	NA
121	1	before	complete response	NA	TRUE	TRUE	TRUE	NA	May 2013	NA	TRUE	TRUE	TRUE	NA
121	2	before	complete response	NA	TRUE	TRUE	TRUE	NA	Jul 2014	NA	TRUE	TRUE	TRUE	NA
121	3	before	NA	NA	FALSE	FALSE	FALSE	NA	NA	NA	FALSE	FALSE	FALSE	NA
122	1	before	progressive disease	NA	FALSE	FALSE	TRUE	NA	Aug 2011	NA	FALSE	FALSE	TRUE	NA
122	2	before	stable disease	NA	FALSE	FALSE	TRUE	NA	Sep 2015	NA	FALSE	FALSE	TRUE	NA
122	3	before	NA	NA	FALSE	FALSE	FALSE	NA	NA	NA	FALSE	FALSE	FALSE	NA
123	1	before	complete response	NA	FALSE	FALSE	TRUE	NA	Oct 2014	NA	FALSE	FALSE	TRUE	NA
124	1	before	complete response	NA	FALSE	TRUE	TRUE	NA	Dec 2014	NA	FALSE	TRUE	TRUE	NA
125	1	before	complete response	NA	FALSE	FALSE	TRUE	NA	May 2015	NA	FALSE	FALSE	TRUE	NA
126	1	before	complete response	NA	FALSE	FALSE	TRUE	NA	Dec 2014	NA	FALSE	FALSE	TRUE	NA
127	1	before	progressive disease	NA	FALSE	FALSE	TRUE	NA	Apr 2006	NA	FALSE	FALSE	TRUE	NA
127	2	before	partial response	NA	FALSE	TRUE	TRUE	NA	Jan 2007	NA	FALSE	TRUE	TRUE	NA
127	3	before	stable disease	NA	TRUE	TRUE	TRUE	NA	Aug 2008	NA	TRUE	TRUE	TRUE	NA
127	4	before	partial response	NA	FALSE	FALSE	TRUE	NA	Jan 2009	NA	FALSE	FALSE	TRUE	NA
127	5	before	partial response	NA	FALSE	FALSE	TRUE	NA	Apr 2010	NA	FALSE	FALSE	TRUE	NA
127	6	before	progressive disease	NA	FALSE	FALSE	TRUE	NA	Jan 2011	NA	FALSE	FALSE	TRUE	NA
127	7	before	progressive disease	NA	FALSE	FALSE	TRUE	NA	Oct 2011	NA	FALSE	FALSE	TRUE	NA
127	8	before	progressive disease	NA	FALSE	FALSE	TRUE	NA	NA	may 2012	FALSE	FALSE	TRUE	NA
127	9	before	stable disease	NA	FALSE	FALSE	TRUE	NA	Jul 2012	NA	FALSE	FALSE	TRUE	NA
127	10	before	progressive disease	NA	FALSE	FALSE	TRUE	NA	May 2014	NA	FALSE	FALSE	TRUE	NA
127	11	before	progressive disease	NA	FALSE	FALSE	TRUE	NA	Aug 2014	NA	FALSE	FALSE	TRUE	NA
127	12	before	progressive disease	NA	FALSE	FALSE	TRUE	NA	Nov 2014	NA	FALSE	FALSE	TRUE	NA
128	1	before	complete response	NA	FALSE	TRUE	TRUE	NA	Nov 2014	NA	FALSE	TRUE	TRUE	NA
129	1	before	partial response	NA	TRUE	TRUE	TRUE	NA	Dec 2008	NA	TRUE	TRUE	TRUE	NA
129	2	before	partial response	NA	TRUE	TRUE	FALSE	NA	Jun 2010	NA	TRUE	TRUE	FALSE	NA
129	3	before	progressive disease	NA	TRUE	TRUE	FALSE	NA	Dec 2010	NA	TRUE	TRUE	FALSE	NA
129	4	before	partial response	NA	TRUE	TRUE	FALSE	NA	Feb 2012	NA	TRUE	TRUE	FALSE	NA
129	5	before	partial response	NA	TRUE	TRUE	FALSE	NA	Dec 2013	NA	TRUE	TRUE	FALSE	NA
130	1	before	partial response	NA	FALSE	TRUE	TRUE	NA	Jun 2002	NA	FALSE	TRUE	TRUE	NA
130	2	before	stable disease	NA	FALSE	TRUE	TRUE	NA	Jan 2004	NA	FALSE	TRUE	TRUE	NA
130	3	before	partial response	NA	FALSE	TRUE	TRUE	NA	Feb 2005	NA	FALSE	TRUE	TRUE	NA
130	4	before	partial response	NA	FALSE	FALSE	TRUE	NA	Jan 2006	NA	FALSE	FALSE	TRUE	NA
130	5	before	partial response	NA	FALSE	TRUE	TRUE	NA	Jan 2014	NA	FALSE	TRUE	TRUE	NA
130	6	before	partial response	NA	FALSE	FALSE	TRUE	NA	Jan 2015	NA	FALSE	FALSE	TRUE	NA
130	7	before	NA	NA	FALSE	FALSE	FALSE	NA	NA	NA	FALSE	FALSE	FALSE	NA
130	8	before	NA	NA	FALSE	FALSE	FALSE	NA	NA	NA	FALSE	FALSE	FALSE	NA
130	9	before	NA	NA	FALSE	FALSE	FALSE	NA	NA	NA	FALSE	FALSE	FALSE	NA
131	1	before	complete response	NA	TRUE	TRUE	FALSE	NA	Jan 2015	NA	TRUE	TRUE	FALSE	NA
132	1	before	complete response	NA	TRUE	TRUE	TRUE	NA	Nov 2014	NA	TRUE	TRUE	TRUE	kma
133	1	before	partial response	NA	FALSE	FALSE	TRUE	NA	Dec 2013	NA	FALSE	FALSE	TRUE	NA
133	2	before	partial response	NA	FALSE	TRUE	TRUE	NA	NA	NA	FALSE	TRUE	TRUE	NA
134	1	before	partial response	NA	FALSE	FALSE	TRUE	NA	Dec 2014	NA	FALSE	FALSE	TRUE	NA
135	1	before	partial response	NA	FALSE	TRUE	FALSE	NA	Feb 2015	NA	FALSE	TRUE	FALSE	NA
136	1	before	no disease from baseline to reassess	NA	FALSE	FALSE	TRUE	NA	Aug 2014	NA	FALSE	FALSE	TRUE	NA
137	1	before	complete response	NA	FALSE	FALSE	TRUE	NA	Jan 2014	NA	FALSE	FALSE	TRUE	biopsy
137	2	before	stable disease	NA	FALSE	FALSE	TRUE	NA	Feb 2015	NA	FALSE	FALSE	TRUE	NA
138	1	before	complete response	NA	FALSE	TRUE	TRUE	NA	Feb 2015	NA	FALSE	TRUE	TRUE	NA
139	1	before	complete response	NA	FALSE	FALSE	TRUE	NA	Sep 2014	NA	FALSE	FALSE	TRUE	NA
140	1	before	complete response	NA	FALSE	TRUE	TRUE	NA	Apr 2012	NA	FALSE	TRUE	TRUE	NA
140	2	before	complete response	NA	FALSE	FALSE	TRUE	NA	Dec 2014	NA	FALSE	FALSE	TRUE	NA
141	1	before	complete response	NA	FALSE	FALSE	TRUE	NA	May 2013	NA	FALSE	FALSE	TRUE	NA
141	2	before	partial response	NA	FALSE	TRUE	TRUE	NA	Aug 2014	NA	FALSE	TRUE	TRUE	NA
142	1	before	partial response	NA	TRUE	FALSE	TRUE	NA	Sep 2014	NA	TRUE	FALSE	TRUE	NA
143	1	before	partial response	NA	TRUE	TRUE	TRUE	NA	Apr 2015	NA	TRUE	TRUE	TRUE	NA
144	1	before	complete response	NA	FALSE	FALSE	TRUE	NA	Apr 2015	NA	FALSE	FALSE	TRUE	histological
144	3	before	NA	NA	FALSE	FALSE	FALSE	NA	NA	NA	FALSE	FALSE	FALSE	NA
145	1	before	complete response	NA	FALSE	TRUE	TRUE	NA	Jan 2015	NA	FALSE	TRUE	TRUE	NA
146	1	before	no disease from baseline to reassess	NA	FALSE	FALSE	TRUE	NA	Apr 2015	NA	FALSE	FALSE	TRUE	NA
147	1	before	partial response	NA	TRUE	FALSE	FALSE	NA	Apr 2015	NA	TRUE	FALSE	FALSE	NA
148	1	before	complete response	NA	FALSE	FALSE	TRUE	NA	Aug 2014	NA	FALSE	FALSE	TRUE	NA
148	2	before	stable disease	NA	FALSE	FALSE	TRUE	NA	Apr 2015	NA	FALSE	FALSE	TRUE	NA
149	1	before	complete response	NA	TRUE	TRUE	TRUE	NA	Dec 2013	NA	TRUE	TRUE	TRUE	NA
149	2	before	complete response	NA	TRUE	TRUE	TRUE	NA	Sep 2014	NA	TRUE	TRUE	TRUE	NA
149	3	before	NA	NA	NA	NA	NA	NA	NA	NA	NA	NA	NA	NA
150	1	before	partial response	NA	FALSE	FALSE	TRUE	NA	May 2015	NA	FALSE	FALSE	TRUE	NA
151	1	before	partial response	NA	FALSE	TRUE	TRUE	NA	Mar 2011	NA	FALSE	TRUE	TRUE	NA
151	2	before	partial response	NA	FALSE	TRUE	TRUE	NA	Feb 2012	NA	FALSE	TRUE	TRUE	NA
152	1	before	complete response	NA	TRUE	TRUE	TRUE	NA	May 2015	NA	TRUE	TRUE	TRUE	NA
153	1	before	complete response	NA	TRUE	TRUE	TRUE	NA	May 2015	NA	TRUE	TRUE	TRUE	NA
154	1	before	partial response	NA	FALSE	FALSE	TRUE	NA	Apr 2005	NA	FALSE	FALSE	TRUE	NA
154	2	before	partial response	NA	FALSE	FALSE	TRUE	NA	Jan 2013	NA	FALSE	FALSE	TRUE	NA
154	3	before	complete response	NA	FALSE	FALSE	TRUE	NA	Mar 2014	NA	FALSE	FALSE	TRUE	NA
154	4	before	partial response	NA	FALSE	FALSE	TRUE	NA	Feb 2015	NA	FALSE	FALSE	TRUE	NA
154	5	before	progressive disease	NA	FALSE	FALSE	TRUE	NA	May 2015	NA	FALSE	FALSE	TRUE	NA
154	6	before	NA	NA	FALSE	FALSE	FALSE	NA	NA	NA	FALSE	FALSE	FALSE	NA
155	1	before	complete response	NA	FALSE	TRUE	TRUE	NA	Oct 2013	NA	FALSE	TRUE	TRUE	NA
156	1	before	complete response	NA	FALSE	TRUE	TRUE	NA	Dec 2012	NA	FALSE	TRUE	TRUE	NA
156	2	before	stable disease	NA	FALSE	FALSE	TRUE	NA	Jun 2014	NA	FALSE	FALSE	TRUE	NA
156	3	before	stable disease	NA	FALSE	TRUE	TRUE	NA	Apr 2015	NA	FALSE	TRUE	TRUE	NA
156	4	before	NA	NA	FALSE	FALSE	FALSE	NA	NA	NA	FALSE	FALSE	FALSE	NA
157	1	before	complete response	NA	FALSE	FALSE	TRUE	NA	Jul 2015	NA	FALSE	FALSE	TRUE	NA
159	1	before	complete response	NA	TRUE	TRUE	TRUE	NA	NA	jul 2015	TRUE	TRUE	TRUE	NA
160	1	before	complete response	NA	FALSE	FALSE	TRUE	NA	May 2014	NA	FALSE	FALSE	TRUE	NA
161	1	before	complete response	NA	TRUE	FALSE	TRUE	NA	May 2015	NA	TRUE	FALSE	TRUE	NA
162	1	before	no disease from baseline to reassess	NA	FALSE	FALSE	FALSE	NA	Aug 2015	NA	FALSE	FALSE	FALSE	NA
163	1	before	partial response	NA	FALSE	TRUE	TRUE	NA	Jul 2015	NA	FALSE	TRUE	TRUE	NA
164	1	before	complete response	NA	FALSE	FALSE	TRUE	NA	Sep 2015	NA	FALSE	FALSE	TRUE	biopsy
165	1	before	complete response	NA	FALSE	FALSE	TRUE	NA	NA	jan 2011	FALSE	FALSE	TRUE	NA
165	2	before	unknown	NA	FALSE	FALSE	FALSE	NA	NA	NA	FALSE	FALSE	FALSE	NA
165	3	before	NA	NA	FALSE	FALSE	FALSE	NA	NA	NA	FALSE	FALSE	FALSE	NA
165	4	before	NA	NA	FALSE	FALSE	FALSE	NA	NA	NA	FALSE	FALSE	FALSE	NA
166	1	before	complete response	NA	FALSE	TRUE	TRUE	NA	Jul 2015	NA	FALSE	TRUE	TRUE	NA
167	1	before	partial response	NA	TRUE	FALSE	TRUE	NA	May 2011	NA	TRUE	FALSE	TRUE	NA
167	2	before	partial response	NA	TRUE	TRUE	TRUE	NA	Oct 2013	NA	TRUE	TRUE	TRUE	NA
168	1	before	partial response	NA	FALSE	FALSE	TRUE	NA	Jun 2015	NA	FALSE	FALSE	TRUE	NA
168	2	before	partial response	NA	FALSE	FALSE	TRUE	NA	NA	NA	FALSE	FALSE	TRUE	NA
169	1	before	complete response	NA	TRUE	TRUE	TRUE	NA	Oct 2015	NA	TRUE	TRUE	TRUE	NA
170	1	before	complete response	NA	FALSE	FALSE	TRUE	NA	Sep 2015	NA	FALSE	FALSE	TRUE	NA
171	1	before	stable disease	NA	FALSE	TRUE	TRUE	NA	Jul 2015	NA	FALSE	TRUE	TRUE	NA
172	1	before	complete response	NA	FALSE	FALSE	TRUE	NA	Sep 2015	NA	FALSE	FALSE	TRUE	NA
173	1	before	stable disease	NA	FALSE	TRUE	TRUE	NA	Oct 2015	NA	FALSE	TRUE	TRUE	NA
174	1	before	complete response	NA	TRUE	TRUE	TRUE	NA	Sep 2014	NA	TRUE	TRUE	TRUE	NA
174	2	before	partial response	NA	TRUE	TRUE	FALSE	NA	Oct 2015	NA	TRUE	TRUE	FALSE	NA
175	1	before	complete response	NA	FALSE	TRUE	TRUE	NA	Oct 2015	NA	FALSE	TRUE	TRUE	NA
176	1	before	complete response	NA	FALSE	FALSE	TRUE	NA	Jul 2015	NA	FALSE	FALSE	TRUE	NA
176	2	before	progressive disease	NA	FALSE	FALSE	TRUE	NA	Nov 2015	NA	FALSE	FALSE	TRUE	NA
177	1	before	partial response	NA	FALSE	TRUE	TRUE	NA	NA	NA	FALSE	TRUE	TRUE	NA
178	1	before	complete response	NA	FALSE	TRUE	TRUE	NA	Jun 2015	NA	FALSE	TRUE	TRUE	NA
179	1	before	complete response	NA	FALSE	TRUE	TRUE	NA	Nov 2015	NA	FALSE	TRUE	TRUE	NA
180	1	before	partial response	NA	FALSE	TRUE	TRUE	NA	Oct 2015	NA	FALSE	TRUE	TRUE	NA
181	1	before	no disease from baseline to reassess	NA	FALSE	FALSE	TRUE	NA	Dec 2015	NA	FALSE	FALSE	TRUE	NA
182	1	before	complete response	NA	FALSE	FALSE	TRUE	NA	Jul 2009	NA	FALSE	FALSE	TRUE	NA
183	1	before	complete response	NA	TRUE	TRUE	TRUE	NA	Sep 2011	NA	TRUE	TRUE	TRUE	NA
183	2	before	partial response	NA	FALSE	FALSE	TRUE	NA	Mar 2013	NA	FALSE	FALSE	TRUE	NA
184	1	before	partial response	NA	FALSE	TRUE	TRUE	NA	Jan 2016	NA	FALSE	TRUE	TRUE	NA
185	1	before	NA	NA	FALSE	TRUE	TRUE	NA	Jun 2011	NA	FALSE	TRUE	TRUE	NA
185	2	before	partial response	NA	FALSE	TRUE	TRUE	NA	NA	NA	FALSE	TRUE	TRUE	NA
185	3	before	partial response	NA	FALSE	FALSE	TRUE	NA	NA	NA	FALSE	FALSE	TRUE	NA
185	4	before	NA	NA	FALSE	FALSE	FALSE	NA	NA	NA	FALSE	FALSE	FALSE	NA
185	5	before	partial response	NA	FALSE	FALSE	TRUE	NA	Jan 2016	NA	FALSE	FALSE	TRUE	NA
186	1	before	partial response	NA	FALSE	TRUE	FALSE	NA	Jan 2016	NA	FALSE	TRUE	FALSE	NA
187	1	before	no disease from baseline to reassess	NA	FALSE	TRUE	TRUE	NA	Apr 2015	NA	FALSE	TRUE	TRUE	NA
188	1	before	complete response	NA	FALSE	FALSE	TRUE	NA	Jan 2016	NA	FALSE	FALSE	TRUE	NA
189	1	before	complete response	NA	FALSE	TRUE	TRUE	NA	Sep 2015	NA	FALSE	TRUE	TRUE	NA
189	2	before	complete response	NA	TRUE	TRUE	TRUE	NA	Apr 2017	NA	TRUE	TRUE	TRUE	NA
190	1	before	no disease from baseline to reassess	NA	TRUE	TRUE	TRUE	NA	Nov 2015	NA	TRUE	TRUE	TRUE	cytology
191	1	before	complete response	NA	FALSE	FALSE	TRUE	NA	Sep 2010	NA	FALSE	FALSE	TRUE	NA
191	2	before	stable disease	NA	FALSE	FALSE	TRUE	NA	Aug 2011	NA	FALSE	FALSE	TRUE	NA
191	3	before	stable disease	NA	FALSE	FALSE	TRUE	NA	Jul 2016	NA	FALSE	FALSE	TRUE	NA
191	4	before	stable disease	NA	FALSE	FALSE	TRUE	NA	Dec 2015	NA	FALSE	FALSE	TRUE	biopsy
192	1	before	complete response	NA	TRUE	TRUE	TRUE	NA	Feb 2016	NA	TRUE	TRUE	TRUE	NA
193	1	before	unknown	NA	TRUE	FALSE	TRUE	NA	Dec 2015	NA	TRUE	FALSE	TRUE	NA
194	1	before	partial response	NA	TRUE	TRUE	TRUE	NA	Mar 2016	NA	TRUE	TRUE	TRUE	NA
195	1	before	complete response	NA	FALSE	TRUE	TRUE	NA	Feb 2016	NA	FALSE	TRUE	TRUE	NA
196	1	before	complete response	NA	TRUE	TRUE	TRUE	NA	Jan 2014	NA	TRUE	TRUE	TRUE	NA
196	2	before	progressive disease	NA	FALSE	FALSE	TRUE	NA	Jul 2014	NA	FALSE	FALSE	TRUE	NA
197	1	before	complete response	NA	FALSE	TRUE	TRUE	NA	Sep 2014	NA	FALSE	TRUE	TRUE	NA
197	2	before	partial response	NA	FALSE	TRUE	TRUE	NA	Jul 2015	NA	FALSE	TRUE	TRUE	NA
198	1	before	stable disease	NA	FALSE	FALSE	TRUE	NA	Jun 2015	NA	FALSE	FALSE	TRUE	NA
198	2	before	stable disease	NA	FALSE	FALSE	TRUE	NA	Mar 2016	NA	FALSE	FALSE	TRUE	NA
199	1	before	partial response	NA	TRUE	TRUE	TRUE	NA	Mar 2016	NA	TRUE	TRUE	TRUE	NA
200	1	before	stable disease	NA	FALSE	FALSE	TRUE	NA	Apr 2016	NA	FALSE	FALSE	TRUE	histology on resection
201	1	before	partial response	NA	FALSE	TRUE	TRUE	NA	Apr 2016	NA	FALSE	TRUE	TRUE	NA
202	1	before	stable disease	NA	FALSE	FALSE	TRUE	NA	Mar 2016	NA	FALSE	FALSE	TRUE	NA
203	1	before	stable disease	NA	FALSE	FALSE	TRUE	NA	Feb 2013	NA	FALSE	FALSE	TRUE	NA
203	2	before	stable disease	NA	FALSE	FALSE	TRUE	NA	Apr 2016	NA	FALSE	FALSE	TRUE	NA
204	1	before	complete response	NA	FALSE	FALSE	TRUE	NA	Apr 2016	NA	FALSE	FALSE	TRUE	NA
205	1	before	stable disease	NA	FALSE	FALSE	TRUE	NA	May 2016	NA	FALSE	FALSE	TRUE	NA
206	1	before	partial response	NA	TRUE	TRUE	TRUE	NA	Jan 2016	NA	TRUE	TRUE	TRUE	NA
206	2	before	progressive disease	NA	FALSE	FALSE	TRUE	NA	Apr 2016	NA	FALSE	FALSE	TRUE	NA
207	1	before	partial response	NA	FALSE	FALSE	TRUE	NA	May 2016	NA	FALSE	FALSE	TRUE	NA
208	1	before	partial response	NA	FALSE	TRUE	TRUE	NA	Mar 2016	NA	FALSE	TRUE	TRUE	ca125 pd confirmed by enlarged right inguinal lymp nodes + external iliac nodes on u/s 06/05/2016
209	1	before	partial response	NA	FALSE	TRUE	TRUE	NA	May 2016	NA	FALSE	TRUE	TRUE	NA
210	1	before	complete response	NA	FALSE	FALSE	TRUE	NA	May 2014	NA	FALSE	FALSE	TRUE	NA
210	2	before	complete response	NA	FALSE	FALSE	TRUE	NA	Jul 2015	NA	FALSE	FALSE	TRUE	NA
210	3	before	NA	NA	NA	NA	NA	NA	NA	NA	NA	NA	NA	NA
211	1	before	complete response	NA	FALSE	FALSE	TRUE	NA	Jun 2015	NA	FALSE	FALSE	TRUE	NA
212	1	before	complete response	NA	FALSE	FALSE	TRUE	NA	Jul 2015	NA	FALSE	FALSE	TRUE	NA
212	2	before	stable disease	NA	FALSE	TRUE	TRUE	NA	May 2016	NA	FALSE	TRUE	TRUE	NA
213	1	before	complete response	NA	TRUE	TRUE	TRUE	NA	Jul 2016	NA	TRUE	TRUE	TRUE	NA
214	1	before	stable disease	NA	FALSE	FALSE	TRUE	NA	Nov 2008	NA	FALSE	FALSE	TRUE	NA
214	2	before	stable disease	NA	FALSE	FALSE	TRUE	NA	Feb 2010	NA	FALSE	FALSE	TRUE	NA
214	3	before	complete response	NA	TRUE	TRUE	FALSE	NA	Nov 2012	NA	TRUE	TRUE	FALSE	NA
214	4	before	partial response	NA	FALSE	TRUE	TRUE	NA	Nov 2014	NA	FALSE	TRUE	TRUE	NA
214	5	before	complete response	NA	TRUE	TRUE	TRUE	NA	Jul 2016	NA	TRUE	TRUE	TRUE	NA
215	1	before	complete response	NA	FALSE	TRUE	TRUE	NA	Sep 2015	NA	FALSE	TRUE	TRUE	NA
216	1	before	stable disease	NA	FALSE	TRUE	TRUE	NA	May 2016	NA	FALSE	TRUE	TRUE	NA
217	1	before	no disease from baseline to reassess	NA	TRUE	TRUE	TRUE	NA	May 2015	NA	TRUE	TRUE	TRUE	core biopsy
217	2	before	unknown	NA	TRUE	TRUE	TRUE	NA	Jun 2016	NA	TRUE	TRUE	TRUE	NA
218	1	before	partial response	NA	FALSE	TRUE	TRUE	NA	Jan 2016	NA	FALSE	TRUE	TRUE	NA
218	2	before	partial response	NA	FALSE	TRUE	TRUE	NA	Sep 2016	NA	FALSE	TRUE	TRUE	NA
219	1	before	progressive disease	NA	TRUE	FALSE	TRUE	NA	Dec 2015	NA	TRUE	FALSE	TRUE	NA
220	1	before	stable disease	NA	FALSE	TRUE	TRUE	NA	Sep 2016	NA	FALSE	TRUE	TRUE	NA
220	3	before	NA	NA	FALSE	FALSE	FALSE	NA	NA	NA	FALSE	FALSE	FALSE	NA
221	1	before	complete response	NA	FALSE	FALSE	TRUE	NA	Oct 2012	NA	FALSE	FALSE	TRUE	NA
221	2	before	partial response	NA	FALSE	TRUE	TRUE	NA	Jul 2014	NA	FALSE	TRUE	TRUE	NA
221	3	before	NA	NA	FALSE	FALSE	FALSE	NA	NA	NA	FALSE	FALSE	FALSE	NA
222	1	before	stable disease	NA	FALSE	FALSE	TRUE	NA	Feb 2016	NA	FALSE	FALSE	TRUE	NA
222	2	before	progressive disease	NA	FALSE	FALSE	TRUE	NA	Oct 2016	NA	FALSE	FALSE	TRUE	NA
223	1	before	complete response	NA	FALSE	FALSE	FALSE	consultant examination	Oct 2016	NA	FALSE	FALSE	FALSE	NA
224	1	before	partial response	NA	FALSE	FALSE	TRUE	NA	Oct 2016	NA	FALSE	FALSE	TRUE	NA
225	1	before	complete response	NA	FALSE	FALSE	TRUE	NA	Sep 2016	NA	FALSE	FALSE	TRUE	NA
226	1	before	unknown	NA	FALSE	TRUE	TRUE	NA	Oct 2016	NA	FALSE	TRUE	TRUE	NA
227	1	before	complete response	NA	TRUE	TRUE	FALSE	NA	NA	jun 2011	TRUE	TRUE	FALSE	NA
227	2	before	partial response	NA	FALSE	FALSE	TRUE	NA	NA	NA	FALSE	FALSE	TRUE	NA
228	1	before	unevaluable	NA	TRUE	TRUE	FALSE	NA	NA	NA	TRUE	TRUE	FALSE	NA
228	2	before	progressive disease	NA	FALSE	FALSE	TRUE	NA	Oct 2016	NA	FALSE	FALSE	TRUE	NA
229	1	before	partial response	NA	FALSE	FALSE	TRUE	NA	Nov 2016	NA	FALSE	FALSE	TRUE	NA
230	1	before	partial response	NA	FALSE	FALSE	TRUE	NA	Nov 2016	NA	FALSE	FALSE	TRUE	NA
230	2	before	partial response	NA	FALSE	FALSE	TRUE	NA	Jan 2017	NA	FALSE	FALSE	TRUE	NA
231	1	before	complete response	NA	TRUE	TRUE	FALSE	NA	Nov 2016	NA	TRUE	TRUE	FALSE	NA
232	1	before	complete response	NA	TRUE	TRUE	TRUE	NA	Jul 2016	NA	TRUE	TRUE	TRUE	NA
233	1	before	complete response	NA	FALSE	TRUE	TRUE	NA	Dec 2016	NA	FALSE	TRUE	TRUE	NA
234	1	before	progressive disease	NA	FALSE	TRUE	TRUE	NA	Jan 2017	NA	FALSE	TRUE	TRUE	NA
235	1	before	complete response	NA	TRUE	FALSE	FALSE	NA	Oct 2015	NA	TRUE	FALSE	FALSE	colonoscopy
235	2	before	complete response	NA	FALSE	TRUE	FALSE	NA	Oct 2015	NA	FALSE	TRUE	FALSE	histology splament
235	3	before	NA	NA	NA	NA	NA	NA	NA	NA	NA	NA	NA	NA
236	1	before	complete response	NA	TRUE	TRUE	TRUE	NA	Jun 2014	NA	TRUE	TRUE	TRUE	NA
236	2	before	complete response	NA	FALSE	TRUE	FALSE	NA	Feb 2015	NA	FALSE	TRUE	FALSE	NA
236	3	before	NA	NA	NA	NA	NA	NA	NA	NA	NA	NA	NA	NA
237	1	before	NA	NA	FALSE	FALSE	TRUE	NA	Jan 2017	NA	FALSE	FALSE	TRUE	NA
238	1	before	complete response	NA	TRUE	TRUE	FALSE	NA	Feb 2017	NA	TRUE	TRUE	FALSE	NA
239	1	before	complete response	NA	FALSE	TRUE	TRUE	NA	Jan 2017	NA	FALSE	TRUE	TRUE	NA
240	1	before	complete response	NA	FALSE	FALSE	TRUE	NA	Dec 2014	NA	FALSE	FALSE	TRUE	NA
240	2	before	partial response	NA	FALSE	TRUE	TRUE	NA	Apr 2016	NA	FALSE	TRUE	TRUE	NA
241	1	before	complete response	NA	TRUE	TRUE	TRUE	NA	Feb 2017	NA	TRUE	TRUE	TRUE	NA
241	3	before	NA	NA	FALSE	FALSE	FALSE	NA	NA	NA	FALSE	FALSE	FALSE	NA
242	1	before	complete response	NA	TRUE	FALSE	TRUE	NA	Feb 2017	NA	TRUE	FALSE	TRUE	NA
243	1	before	complete response	NA	TRUE	TRUE	TRUE	NA	Jan 2017	NA	TRUE	TRUE	TRUE	NA
244	1	before	progressive disease	NA	FALSE	TRUE	TRUE	NA	Dec 2016	NA	FALSE	TRUE	TRUE	NA
245	1	before	complete response	NA	TRUE	FALSE	TRUE	NA	Jan 2017	NA	TRUE	FALSE	TRUE	NA
246	1	before	complete response	NA	FALSE	FALSE	TRUE	NA	Feb 2017	NA	FALSE	FALSE	TRUE	NA
247	1	before	complete response	NA	FALSE	TRUE	TRUE	NA	Mar 2017	NA	FALSE	TRUE	TRUE	NA
248	1	before	complete response	NA	FALSE	TRUE	TRUE	NA	Apr 2016	NA	FALSE	TRUE	TRUE	NA
248	2	before	partial response	NA	FALSE	FALSE	TRUE	NA	Apr 2017	NA	FALSE	FALSE	TRUE	NA
249	1	before	partial response	NA	FALSE	FALSE	TRUE	NA	Mar 2017	NA	FALSE	FALSE	TRUE	NA
250	1	before	unevaluable	NA	FALSE	TRUE	TRUE	NA	Feb 2017	NA	FALSE	TRUE	TRUE	NA
251	1	before	unevaluable	NA	FALSE	FALSE	TRUE	NA	Apr 2017	NA	FALSE	FALSE	TRUE	NA
252	1	before	unknown	NA	FALSE	TRUE	TRUE	NA	Mar 2017	NA	FALSE	TRUE	TRUE	NA
253	1	before	complete response	NA	FALSE	FALSE	TRUE	NA	May 2014	NA	FALSE	FALSE	TRUE	NA
253	2	before	partial response	NA	FALSE	FALSE	TRUE	NA	Apr 2017	NA	FALSE	FALSE	TRUE	NA
254	1	before	partial response	NA	FALSE	FALSE	TRUE	NA	Aug 2016	NA	FALSE	FALSE	TRUE	NA
254	2	before	stable disease	NA	FALSE	TRUE	TRUE	NA	Apr 2017	NA	FALSE	TRUE	TRUE	NA
255	1	before	partial response	NA	FALSE	TRUE	TRUE	NA	Jul 2016	NA	FALSE	TRUE	TRUE	NA
255	2	before	progressive disease	NA	TRUE	FALSE	TRUE	NA	Apr 2017	NA	TRUE	FALSE	TRUE	NA
255	3	before	NA	NA	FALSE	FALSE	FALSE	NA	NA	NA	FALSE	FALSE	FALSE	NA
256	1	before	complete response	NA	FALSE	FALSE	TRUE	NA	Sep 2014	NA	FALSE	FALSE	TRUE	NA
256	2	before	stable disease	NA	FALSE	TRUE	TRUE	NA	Apr 2017	NA	FALSE	TRUE	TRUE	pathological
257	1	before	stable disease	NA	FALSE	FALSE	TRUE	NA	Mar 2017	NA	FALSE	FALSE	TRUE	NA
258	1	before	complete response	NA	TRUE	TRUE	TRUE	NA	Apr 2017	NA	TRUE	TRUE	TRUE	NA
259	1	before	complete response	NA	TRUE	TRUE	TRUE	NA	Jun 2014	NA	TRUE	TRUE	TRUE	NA
259	2	before	stable disease	NA	TRUE	TRUE	TRUE	NA	Nov 2015	NA	TRUE	TRUE	TRUE	NA
260	1	before	no disease from baseline to reassess	NA	FALSE	FALSE	TRUE	NA	Jun 2017	NA	FALSE	FALSE	TRUE	biopsy
261	1	before	stable disease	NA	TRUE	TRUE	TRUE	NA	Jan 2017	NA	TRUE	TRUE	TRUE	NA
262	1	before	no disease from baseline to reassess	NA	FALSE	FALSE	TRUE	NA	Jun 2017	NA	FALSE	FALSE	TRUE	NA
263	1	before	complete response	NA	FALSE	FALSE	TRUE	NA	Feb 2017	NA	FALSE	FALSE	TRUE	pathological
264	1	before	complete response	NA	FALSE	FALSE	TRUE	NA	Jun 2017	NA	FALSE	FALSE	TRUE	pathological
265	1	before	unevaluable	NA	FALSE	FALSE	TRUE	NA	Jan 2010	NA	FALSE	FALSE	TRUE	NA
265	2	before	complete response	NA	FALSE	FALSE	TRUE	NA	Mar 2018	NA	FALSE	FALSE	TRUE	NA
265	3	before	progressive disease	NA	FALSE	FALSE	TRUE	NA	Jan 2016	NA	FALSE	FALSE	TRUE	NA
265	4	before	partial response	NA	FALSE	FALSE	TRUE	NA	Jun 2016	NA	FALSE	FALSE	TRUE	NA
266	1	before	complete response	NA	TRUE	TRUE	TRUE	NA	Sep 2016	NA	TRUE	TRUE	TRUE	NA
267	1	before	partial response	NA	FALSE	TRUE	TRUE	NA	Jun 2017	NA	FALSE	TRUE	TRUE	NA
268	1	before	partial response	NA	FALSE	FALSE	TRUE	NA	NA	oct 2016	FALSE	FALSE	TRUE	NA
268	2	before	partial response	NA	FALSE	FALSE	TRUE	NA	Jul 2017	NA	FALSE	FALSE	TRUE	NA
269	1	before	partial response	NA	FALSE	FALSE	TRUE	NA	Jul 2017	NA	FALSE	FALSE	TRUE	NA
270	1	before	complete response	NA	FALSE	FALSE	TRUE	NA	NA	may 2017	FALSE	FALSE	TRUE	NA
270	2	before	unknown	NA	FALSE	FALSE	FALSE	NA	NA	NA	FALSE	FALSE	FALSE	NA
270	3	before	NA	NA	FALSE	FALSE	FALSE	NA	NA	NA	FALSE	FALSE	FALSE	NA
271	1	before	complete response	NA	FALSE	FALSE	TRUE	NA	Jul 2017	NA	FALSE	FALSE	TRUE	NA
272	1	before	partial response	NA	FALSE	FALSE	TRUE	NA	Jul 2014	NA	FALSE	FALSE	TRUE	NA
272	2	before	partial response	NA	FALSE	FALSE	TRUE	NA	Jul 2017	NA	FALSE	FALSE	TRUE	NA
273	1	before	complete response	NA	FALSE	FALSE	TRUE	NA	May 2017	NA	FALSE	FALSE	TRUE	NA
274	1	before	complete response	NA	FALSE	FALSE	TRUE	NA	May 2017	NA	FALSE	FALSE	TRUE	NA
274	2	before	progressive disease	NA	TRUE	FALSE	FALSE	NA	Sep 2017	NA	TRUE	FALSE	FALSE	NA
275	1	before	complete response	NA	FALSE	FALSE	TRUE	NA	Aug 2017	NA	FALSE	FALSE	TRUE	NA
276	1	before	complete response	NA	FALSE	FALSE	TRUE	NA	May 2014	NA	FALSE	FALSE	TRUE	NA
276	2	before	partial response	NA	FALSE	FALSE	TRUE	NA	Jun 2015	NA	FALSE	FALSE	TRUE	NA
276	3	before	NA	NA	NA	NA	NA	NA	NA	NA	NA	NA	NA	NA
276	4	before	NA	NA	NA	NA	NA	NA	NA	NA	NA	NA	NA	NA
276	5	before	NA	NA	NA	NA	NA	NA	NA	NA	NA	NA	NA	NA
